# Dietary burden of phosphorus and aluminum in ready-to-eat wheat flour tortillas exceed that of corn tortillas: Implications for patients with renal or cardiovascular disease

**DOI:** 10.1101/2023.09.09.23295298

**Authors:** Kate C. Chiang, Robert A. Yokel, Jason M. Unrine, Kamyar Kalantar-Zadeh, Ajay Gupta

**Author notes:** Corresponding authors Ajay Gupta, M.B.B.S., M.D., Division of Nephrology, Hypertension and Kidney Transplantation, Department of Medicine, University of California Irvine (UCI) School of Medicine, Orange, CA 92868, Robert A. Yokel, Ph.D., Department of Pharmaceutical Sciences University of Kentucky Academic Medical Center, 335 Todd (College of Pharmacy) Building, 789 S. Limestone, Lexington, KY, 40536-0596, US.

## Abstract

Ready-to-eat, shelf-stable tortillas contain several phosphorus- and aluminum-containing additives that may increase the risk of adverse events in patients with chronic kidney disease (CKD). The present study analyzes and compares the elemental content of wheat flour and corn tortillas with special reference to dietary aluminum and phosphorus burden. Twenty-one elements were quantified by ICP-MS and ICP-OES in 14 corn and 13 wheat flour tortilla brands purchased from local supermarkets in Southern California. The aluminum and phosphorus concentrations of many ready-to-eat tortilla brands can present a daily dietary load of up to approximately 100 mg aluminum and 700 mg phosphorus based on an average daily tortilla intake of 330 grams. Ready-to-eat wheat flour tortillas generally had more phosphorus than corn tortillas. Tortillas with aluminum listed as a food additive contained a higher aluminum content than those without such listing, exceeding the tolerable weekly intake. Despite conventional wisdom that CKD patients should avoid phosphorus-rich corn tortillas, ready-to-eat wheat flour tortillas consistently had a higher aluminum and phosphorus content due to additives. CKD patients and healthcare providers should pay attention to food labels, and regulatory authorities should monitor the use of approved food additives and mandate food label warnings for patients at risk.
