## Supplemental Table 1 for "Dietary burden of phosphorus and aluminum in ready-to-eat wheat flour tortillas exceed that of corn tortillas: Implications for patients with renal or cardiovascular disease"

### Sheet: S1
Source	Hard or Soft	Total Tortilla Weight (g) 1	Element concentration (ug/g)																Pi additive	P (mg/tortilla)	P (mg/30 g serving)	Al additive	Al (mg/tortilla)	Al (mg/30 g serving)
Corn tortillas
			P	Al	Ca	Co	Cr	Cu	Fe	K	Mg	Mn	Na	Ni	Se	Sr	Zn
Calidad (2)	S	22.6381	1415.42	6.85783	385.633	0.0252261	0.0573893	0.979861	14.6277	1545.83	544.356	2.96719	351.998	0.197566	0.0360131	1.08877	14.3701		Pi additive	32.0425	42.4627		0.155249	0.205735
Del Taco (2)	H	15.6506	2296.19	5.05928	1716.29	0.164723	0.293209	1.51059	18.3644	2301.66	798.219	5.24606	4779.36	0.380923	0.0122244	1.52855	22.9728		Pi additive	35.9369	68.8858		0.079181	0.151778
DelTaco (2)	S	26.73	1490.09	5.05835	379.047	0.0235644	0.0477515	0.976637	7.06112	1628.03	573.803	3.165	361.061	0.171513	0.0364671	0.988808	16.2575			39.8301	44.7026		0.13521	0.15175
El Comal (2)	S	36.9142	1322.46	5.50071	1175.72	0.00840842	0.0835769	0.907076	7.7548	1387.41	441.069	2.62785	125.037	0.268242	0.0735435	1.22509	11.9535		Pi additive	48.8177	39.6739		0.203054	0.165021
El Milagro (1)	S	24.565	1235.03	2.70351	2002.65	0.00251327	0.0969598	0.894678	7.96058	1165.66	474.223	2.65199	10.235	0.183173	BDL	1.22883	13.1531			30.3384	37.0508		0.0664118	0.0811054
Guerrero (1)	S	24.004	1434.15	0.744451	328.049	0.0129634	0.0299512	0.93722	6.09756	1615.85	517.073	3.51387	434.146	0.185939	0.0727073	0.954927	14.6794		Pi additive	34.4252	43.0244		0.0178698	0.0223335
Great Value (1)	S	22.443	1451.83	1.92388	350.58	0.0163649	0.0445718	0.957779	8.02855	1627.12	528.546	3.2464	397.413	0.203336	BDL	0.973341	15.3406		Pi additive	32.5834	43.5549		0.0431776	0.0577164
La Banderita (1)	S	24.642	1309.98	0.652097	295.106	0.00823417	0.0254367	0.84845	5.75816	1580.61	513.916	3.37496	384.357	0.209208	0.077404	0.86417	14.3763			32.2805	39.2994		0.016069	0.0195629
La Pericos (2)	H	14.0808	2095.34	5.50893	631.984	0.0258115	0.0524056	1.61187	13.1278	1957.05	740.165	4.81365	4676.75	0.359437	0.0426877	0.964598	23.4733			29.5041	62.8601		0.0775703	0.165268
Mission (2)	S	23.5222	1356.96	6.24792	324.076	0.0118561	0.052715	0.904338	6.66075	1499.38	509.094	3.01212	373.583	0.228685	0.0412942	1.01709	13.4985		Pi additive	31.9188	40.7089		0.146965	0.187438
Old El Paso (2)	H	14.8999	1769.41	5.54049	761.955	0.00831461	0.0426337	1.5438	9.32143	1859.15	585.609	4.21779	3523.84	0.201329	0.0133854	1.50356	20.6677			26.364	53.0823		0.0825527	0.166215
Romero's (1)	S	25.514	1385.39	2.02461	378.223	0.0392407	0.128768	0.960702	10.0287	1553.01	545.845	3.34557	280.802	0.226103	BDL	1.07547	14.9295		Pi additive	35.3468	41.5616		0.051656	0.0607384
Taco Bell (1)	S	45.9784	1386.55	15.0324	1212.48	BDL	0.220348	2.24394	30.012	1218.49	324.13	8.43397	5006	0.340636	0.297179	1.95264	29.5028			63.7516	41.5966		0.691166	0.450972
Taco Bell (1)	H	17.3519	1924.75	10.3505	457.426	BDL	0.123386	1.76745	5.94059	2126.73	796.04	5.18097	41.5842	0.601307	0.18303	1.52578	20.8587			33.3982	57.7426		0.179602	0.310516
average (mean) all results		24.2096	1562.4	5.22893	770.276					1647.57			1481.87				17.5738			36.1813	46.8719		0.138981	0.156868
median all results		23.7631	1424.78	5.27999																32.9908	42.7435		0.0808668	0.1584
average (mean) non-outliers		24.2096	1505.95	5.22893																32.8307	45.1785		0.0965052	0.156868
median non-outliers		23.7631	1415.42	5.27999																32.432	42.4627		0.079181	0.1584
are all data normally distributed?		no	no	yes																no	no		no	yes
all data unpaired two-tailed Mann Whitney test P value (corn vs wheat)		0.0002	0..0174	<0.0001																0.0005	0.0172		< 0.0001	<0.0001
are non-outliers normally distributed?		no	no	yes																yes	no		yes	yes
non-outliers unpaired two-tailed Mann Whitney test P value (corn vs wheat)		0.0002	0.0106	<0.0001																0.0003	0.0105		<0.0001	<0.0001
average (mean) all hard tortilla results		15.4958	2021.42	6.61481																31.3008	60.6427		0.104726	0.198444
median all hard tortilla results		15.2753	2010.05	5.52471																31.4511	60.3014		0.0808668	0.165741
average (mean) non-outliers hard tortilla results		15.4958	1929.83	6.61481																31.3008	57.895		0.104726	0.198444
average (mean) all soft tortilla results		27.6951	1378.79	4.24962																38.1335	41.3636		0.152683	0.140237
median all soft tortilla results		24.6035	1385.97	3.88093																33.5043	41.5791		0.100811	0.116428
average (mean) non-outlier soft tortilla results		27.6951	1378.79	4.67458																38.1335	41.3636		0.152683	0.140237
Kruskall-Wallis test of non-outlier soft corn, hard corn, and wheat, P value		0.0003	0.0085	0.0002																0.0033	0.0091		0.0009	0.0009
Stat tests results below of Dunn's multiple comparison's test, after Kruskal-Wallis test
Total weight: soft * and hard *** different from wheat
P (mg/kg) soft corn different from wheat **
Al (mg/kg) soft *** and hard *** corn different from wheat
P mg/tortilla soft* and hard* corn different from wheat
P mg/30 g soft ** different from wheat
Al mg/tortilla soft ** and hard * different from wheat
Al mg/serving soft *** different from wheat
Wheat Flour tortillas
Calidad (2)	S	41.6273	2763.94	11.5025	2485.22	0.008	0.104897	1.39498	38.2886	981.814	206.485	7.96781	8988.29	0.167119	0.183516	2.2626	8.26465		Pi additive	115.055	82.9183	Na Al SO4	0.478818	0.345075
Diana’s (2)	S	39.7981	861.599	44.3479	1822.98	0.00694737	0.0863992	1.36798	29.7077	861.306	198.949	6.65705	4451.4	0.205726	0.189253	2.42303	10.1673		Pi additive	34.29	25.848	Na Al SO4	1.76497	1.33044
Del Taco (2)	S	26.038	879.257	494.421	2332.7	0.00847007	0.230519	1.66623	33.1819	908.904	204.289	7.08029	7329.32	0.254456	0.178677	3.89903	8.53944		Pi additive	22.8941	26.3777	Na Al SO4	12.8737	14.8326
El Comal (2)	S	37.9885	2094.01	21.6107	1393	0.00436388	0.0642034	1.32911	7.94315	1336.26	214.904	7.30456	6316.71	0.151155	0.183506	1.56191	10.0506		Pi additive	79.5484	62.8204		0.820958	0.648321
Guerrero (2)	S	39.3073	1467.67	10.2226	870.17	0.0111607	0.0571276	1.29115	27.1079	879.659	195.978	7.01368	5288.96	0.140117	0.171419	1.28498	8.64121		Pi additive	57.6902	44.0301		0.401822	0.306677
Great Value (2)	S	49.5744	2877.42	15.6189	2245.72	0.00522071	0.113215	1.4716	7.19793	881.526	206.229	7.41494	7911.03	0.167878	0.178188	2.18368	9.3689		Pi additive	142.647	86.3227		0.774296	0.468566
Kroger (2)	S	50.1892	2546.5	13.5968	2248.1	0.00613229	0.122227	1.27081	35.211	896.214	205.334	7.34101	8116.97	0.163524	0.13747	1.95447	7.29845		Pi additive	127.807	76.3949		0.682414	0.407905
La Banderita (2)	S	56.4109	2790.06	10.2958	1488.24	0.00829757	0.111734	1.88779	49.8597	874.422	246.022	8.41765	7218.89	0.172684	0.23941	1.88741	10.8308		Pi additive	157.39	83.7017		0.580797	0.308875
Mission (2)	S	70.1791	2169.92	10.8747	1844.47	0.167663	0.25521	1.38124	39.8875	884.838	207.386	7.4649	8387.02	0.154183	0.152707	1.68539	9.19889		Pi additive	152.283	65.0976		0.76318	0.326242
Mas y Mas (2)	S	45.1543	2540.51	14.395	2283.6	0.0076	0.115846	2.1331	33.1622	899.998	199.035	7.65979	8055.48	0.151377	0.172271	2.31427	10.6175		Pi additive	114.715	76.2152		0.649994	0.431849
Old El Paso (2)	S	31.9396	2922.32	701.401	1036.04	0.00741921	0.0387517	1.29206	22.0311	1975.33	211.718	7.94197	5737.27	0.16655	0.160181	1.26048	12.209		Pi additive	93.3378	87.6695	Na Al SO4	22.4025	21.042
Romero (2)	S	33.5243	1490.48	225.708	1782.22	0.00610218	0.206859	1.4587	27.4352	1296.54	235.327	7.03097	5894.28	0.291456	0.227962	1.8769	10.7327		Pi additive	49.9673	44.7144	Na Al SO4	7.56669	6.77123
Taco Bell (1)	S	24.0675	2039.77	26.6143	2068.18	BDL	0.100852	2.13733	39.7727	1136.36	272.727	8.45756	8687.5	0.260511	0.222273	2.43074	12.216		Pi additive	49.0922	61.1932		0.640539	0.798428
average (mean) all results		41.9845	2111.04	123.124	1838.51					1062.55			7106.39				9.85657			92.0551	63.3311		3.87698	3.69371
median all results		39.7981	2169.92	15.6189																93.3378	65.0976		0.76318	0.468566
average (mean) non-outliers		41.9845	2111.04	17.9079																92.0551	63.3311		0.755778	0.537238
median non-outliers		39.7981	2169.92	13.9959																93.3378	65.0976		0.666204	0.419877
are all data normally distributed?		yes	yes	no																yes	yes		no	no
are non-outliers normally distributed?		yes	yes	no																yes	yes		no	no
Home made (1)	S	49.41	1713.08	7.89571	1487.3	0.0112888	0.0213217	0.681152	7.0555	1336.31	571.496	3.68893	73.3772	0.0859925	BDL	2.03059	10.6696			84.6431	51.3923		0.390127	0.236871
MDL (ug/g)			2	0.162301	4	0.001	0.00430653	0.00616708	4	4	2	0.00588711	4	0.0148727	0.05	0.0341257	1.33803
1 Tortilla weight and element concentrations are averages of one or two tortillas (noted in the source).
Ag was below the MDL (0.0010) in all samples. As was ≤ 0.02 in all samples. Cd was ≤ 0.01 in corn and ≤ 0.03 in flour samples. Pb was ≤ 0.05 in all samples. U was ≤ 0.02 in all samples.V was ≤ 0.05 in all samples.
Outliers highlighted in red
