## Supplemental Table 2 for "Dietary burden of phosphorus and aluminum in ready-to-eat wheat flour tortillas exceed that of corn tortillas: Implications for patients with renal or cardiovascular disease"

### Sheet: S2
Corn Tortillas (Serving Size)	Hard or Soft	Na Content Packaging (mg)	Na Content Measured (mg)	Ca Content Packaging (mg)	Ca Content Measured (mg)	Fe Packaging (mg)	Fe Content Measured (mg)	K Packaging (mg)	K Content Measured (mg)	Ref
Calidad (per 47g serving)	S	20	17	20	18	0.3	0.7	80	73	Food4Less, Calidad White Corn Tortillas, 2024, URL: https://www.food4less.com/p/calidad-white-corn-tortillas/0007794800602
Del Taco (2)	H
DelTaco (2)	S
El Comal (per 26g serving)	S	0	3	8	31	0	0.2	41	60	EL COMAL, El Comal Corn Tortillas 70ct, Accessed 2024, URL: https://www.elcomal.com/products/corn-tortillas/el-comal-corn-tortillas-70ct/
El Milagro (per 41g serving)	S	10	0.4	174	82	1	0.3	81	48	Kroger, El Milagro Corn Tortillas, Accessed 2024, URL: https://www.kroger.com/p/el-milagro-corn-tortillas/0003862262117
Guerrero (per 47g serving)	S	20	20	20	15	0.3	0.3	80	76	Guerrero, White Corn Tortillas, Accessed 2024, URL: https://guerrerotortillas.com/products/white-corn-tortillas/
Great Value (per 46g serving)	S	20	18	20	16	0.3	0.4	80	75	Walmart, Great Value Medium White Corn Tortillas, Accessed 2024, URL: https://www.walmart.com/ip/Great-Value-Medium-White-Corn-Tortillas-30-Count/361076448
La Banderita (per 47g serving)	S	15	18	18	14	0	0.3	52	74	Olé, La Banderita Yellow Corn, Accessed 2024, URL: https://olemex.com/products/la-banderita-yellow-corn/
La Pericos (2)	H
Mission (per 45g serving)	S	20	17	20	15	0.3	0.3	80	67	MissionFoods, Street Tacos White Corn Tortillas, Accessed 2024, URL: https://www.missionfoods.com/products/street-tacos-white-corn-tortillas/
Old El Paso (2)	H
Romero's (per 24g serving)	S	16	7	7	9	0	0.2	32	37	nutritionix, Romero's Whole Grain Corn Tortillas, Accessed 2024, URL: https://www.nutritionix.com/i/romeros/whole-grain-corn-tortillas/62348edb5b63b0000847e4f8
Taco Bell (1)	S
Taco Bell (1)	H
Flour Tortillas (Serving Size)
Calidad (per 41g serving)	S	370	369	100	101	1.4	1.6	40	40	nutritionix, Calidad Flour Tortillas, Accessed 2024, URL: https://www.nutritionix.com/i/calidad-brand/flour-tortillas/61d3001337f1e100064f8987
Diana’s (2)	S
Del Taco (2)	S
El Comal (per 43g serving)	S	110	272	19	60	1	0.3	34	57	nutritionix, El Comal Flour Tortillas, Accessed 2024, URL: https://www.nutritionix.com/i/el-comal/flour-tortillas/5ac86d39be0112522908135e
Guerrero (per 58g serving)	S	370	307	100	50	1.5	1.6	40	51	Guerrero, Caseras Soft Taco Flour Tortillas, Accessed 2024, URL: https://guerrerotortillas.com/products/caseras-soft-taco-flour-tortillas/
Great Value (per 49g serving)	S	340	388	100	110	0.4	0.4	30	43	Walmart, Great Value Flour Tortillas, Accessed 2024, URL: https://www.walmart.com/ip/Great-Value-Medium-Soft-Taco-Flour-Tortillas-17-5-oz-Bag-10-Count-Shelf-Stable/953466267
Kroger (per 50g serving)	S	370	406	90	112	1.8	1.8	30	45	Kroger, Kroger Soft Taco Size Flour Tortillas, Accessed 2024, URL: https://www.kroger.com/p/kroger-soft-taco-size-flour-tortillas/0001111005265
La Banderita (per 45g serving)	S	220	325	56	67	1	2.2	35	39	HEB, La Banderita Soft Taco Flour Tortillas, Accessed 2024, URL: https://www.heb.com/product-detail/la-banderita-soft-taco-flour-tortillas/2268511
Mission (per 66g serving)	S	330	554	80	122	2	2.6	50	58	Mission, Mission Flour Tortillas, Accessed 2024, URL: https://www.missionfoods.com/products/tortillas-caseras-flour-tortillas/
Mas y Mas (per 45 g serving)	S	410	362	100	103	1.5	1.5			Kroger, Mas Y Mas Flour Tortillas, Accessed 2024, URL: https://www.kroger.com/p/mas-y-mas-soft-taco-size-flour-tortillas/0001111003843
Old El Paso per 50g serving)	S	300	287	50	52	1.75	1.1	100	99	Walmart, Old El Paso Soft Tortillas Medium, Accessed 2024, URL: https://www.walmart.ca/en/ip/Old-El-Paso-Soft-Tortillas-Medium/6000188866196
Romero (per 39g serving)	S	234	230	60	69	0	1.1	29	51	nutritionix,Romero's Flour Tortillas, Accessed 2024, URL: https://www.nutritionix.com/i/romeros/flour-tortillas-low-carb/51c53ed697c3e6efadd5aac9
Taco Bell (per 60g serving)	S	380	521	40	124	2	2.4			calorieking, Taco Bell Home Original Flour Tortillas, Accessed 2024, URL: https://www.calorieking.com/us/en/foods/f/calories-in-packaged-meals-flour-tortillas/X9gtnxAbTEi4ay-fsc-Alw
